# Signs and symptoms preceding cancer diagnosis: a data-driven analysis of primary care records

**DOI:** 10.64898/2026.10.20.26366010

**Authors:** Danielle Newby, Elin Rowlands, Edward Burn, Francesc Xavier Avilés-Jurado, Àlvar Roselló Serrano, Leonidas Mavroeidis, Antonella Delmestri, Eng Hooi Tan, Daniel Prieto Alhambra

## Abstract

**Background:** Earlier cancer diagnosis improves outcomes, yet non-specific clinical presentations can make cancer recognition challenging in primary care.

**Aim:** To characterise shared and site-specific patterns of signs, symptoms, and conditions recorded in UK primary care before diagnosis of 23 solid cancers.

**Design and setting:** Population-based matched case control study using Clinical Practice Research Datalink (CPRD) Gold. Adults aged ≥18 years with incident cancer were matched 1:1 by age and sex to individuals without cancer of interest.

**Method:** Signs, symptoms, and conditions recorded 365 to 31 days before diagnosis were compared in cases versus controls using standardised mean differences (SMDs). Clinical codes with SMDs >0.1 were classified as red (>0.4), orange (>0.2 to ≤0.4), or yellow (>0.1 to ≤0.2) flags.

**Results:** Overall, 382,813 cases were matched to site-specific cancer-free controls. Overall, 561 clinical codes had SMDs >0.1. Leading red flags before diagnosis were dysphagia in oesophageal cancer (SMD 0.63), sore throat in hypopharyngeal cancer (0.60), severe dyskaryosis in cervical cancer (0.57), rectal haemorrhage in rectal cancer (0.57), and breast lump in breast cancer (0.52). Abdominal pain was imbalanced across 12 cancers and constipation and dysphagia each across eight, with flag classifications varying by site.

**Conclusion:** Data-driven characterisation identified established red flags and broader pre-diagnostic clinical features. Shared signs, symptoms and conditions varied in flag classification between cancers, revealing cancer-specific signatures and providing a foundation for evaluating combinations of clinical features for earlier cancer recognition in primary care.

**How this fits in:** Established red flags for individual cancers are well recognised but less is known about the broader spectrum of signs, symptoms, and conditions recorded before cancer diagnosis in primary care and how these vary across cancers. This study characterised pre-diagnostic signs, symptoms and conditions across 23 solid cancers, identifying established red flags alongside a broader range of recorded features. Several signs, symptoms, and conditions occurred across multiple cancers but differed in flag classification between cancer sites, revealing distinct cancer-specific clinical signatures. These findings highlight the complexity of cancer presentation and provide a foundation for future research into data-driven approaches to support earlier cancer recognition in primary care.
