## Supplement table 1 for "Signs and symptoms preceding cancer diagnosis: a data-driven analysis of primary care records"

### Sheet: supplement_table1_365 (1)
Table S1: Baseline characteristics and comorbidities for cancer patients and matched individuals
	Lip/Oral		Nasopharynx		Oropharynx		Hypopharynx		Larynx		Salivary gland		Esophagus		Stomach		Colon		Rectum		Anus		Liver		Pancreas		Lung		Bladder		Kidney		Cervix		Corpus uteri		Ovary		Breast		Prostate		Thyroid		Brain
	Cancer	Matched	Cancer	Matched	Cancer	Matched	Cancer	Matched	Cancer	Matched	Cancer	Matched	Cancer	Matched	Cancer	Matched	Cancer	Matched	Cancer	Matched	Cancer	Matched	Cancer	Matched	Cancer	Matched	Cancer	Matched	Cancer	Matched	Cancer	Matched	Cancer	Matched	Cancer	Matched	Cancer	Matched	Cancer	Matched	Cancer	Matched	Cancer	Matched	Cancer	Matched
Number subjects (N)	3634	3634	414	414	2613	2613	690	690	2899	2899	814	814	15634	15634	7673	7673	34485	34485	16960	16960	1319	1319	5069	5069	11114	11114	56415	56415	22124	22124	5843	5843	4574	4574	8623	8623	9064	9064	92456	92456	69543	69543	2917	2917	7936	7936
Age Median [Q25 - Q75]	64 [56 - 74]	64 [56 - 74]	61 [52 - 72]	61 [52 - 72]	61 [54 - 69]	61 [54 - 69]	67 [60 - 76]	67 [60 - 76]	67 [59 - 74]	67 [59 - 74]	68 [55 - 79]	68 [55 - 79]	72 [63 - 79]	72 [63 - 79]	75 [67 - 82]	75 [67 - 82]	73 [64 - 80]	73 [64 - 80]	71 [62 - 79]	71 [62 - 79]	67 [57 - 76]	67 [57 - 76]	71 [63 - 78]	71 [63 - 78]	73 [64 - 80]	73 [64 - 80]	72 [65 - 79]	72 [65 - 79]	74 [66 - 81]	74 [66 - 81]	68 [59 - 77]	68 [59 - 77]	49 [37 - 64]	49 [37 - 64]	67 [59 - 75]	67 [59 - 75]	66 [56 - 75]	66 [56 - 75]	62 [52 - 73]	62 [52 - 73]	72 [65 - 78]	72 [65 - 78]	52 [39 - 67]	52 [39 - 67]	64 [53 - 74]	64 [53 - 74]
Age Range	19 to 101	19 to 101	19 to 94	19 to 94	19 to 99	19 to 99	34 to 97	34 to 97	22 to 98	22 to 98	18 to 97	18 to 97	20 to 105	20 to 105	18 to 103	18 to 103	19 to 111	19 to 111	20 to 104	20 to 104	29 to 101	29 to 101	18 to 100	18 to 100	18 to 101	18 to 101	18 to 113	18 to 113	18 to 104	18 to 104	18 to 101	18 to 101	18 to 98	18 to 98	19 to 102	19 to 102	18 to 103	18 to 103	18 to 110	18 to 110	21 to 112	21 to 112	18 to 95	18 to 95	18 to 101	18 to 101
Age group N (%)
18 to 49	412 (11.34%)	412 (11.34%)	66 (15.94%)	66 (15.94%)	325 (12.44%)	325 (12.44%)	32 (4.64%)	32 (4.64%)	186 (6.42%)	186 (6.42%)	144 (17.69%)	144 (17.69%)	552 (3.53%)	552 (3.53%)	345 (4.50%)	345 (4.50%)	1,632 (4.73%)	1,632 (4.73%)	980 (5.78%)	980 (5.78%)	141 (10.69%)	141 (10.69%)	235 (4.64%)	235 (4.64%)	410 (3.69%)	410 (3.69%)	1,414 (2.51%)	1,414 (2.51%)	785 (3.55%)	785 (3.55%)	577 (9.88%)	577 (9.88%)	2,366 (51.73%)	2,366 (51.73%)	483 (5.60%)	483 (5.60%)	1,262 (13.92%)	1,262 (13.92%)	15,312 (16.56%)	15,312 (16.56%)	506 (0.73%)	506 (0.73%)	1,292 (44.29%)	1,292 (44.29%)	1,626 (20.49%)	1,626 (20.49%)
50 to 59	865 (23.80%)	865 (23.80%)	123 (29.71%)	123 (29.71%)	831 (31.80%)	831 (31.80%)	129 (18.70%)	129 (18.70%)	580 (20.01%)	580 (20.01%)	128 (15.72%)	128 (15.72%)	2,008 (12.84%)	2,008 (12.84%)	619 (8.07%)	619 (8.07%)	3,886 (11.27%)	3,886 (11.27%)	2,388 (14.08%)	2,388 (14.08%)	279 (21.15%)	279 (21.15%)	687 (13.55%)	687 (13.55%)	1,252 (11.27%)	1,252 (11.27%)	5,675 (10.06%)	5,675 (10.06%)	2,032 (9.18%)	2,032 (9.18%)	996 (17.05%)	996 (17.05%)	745 (16.29%)	745 (16.29%)	1,770 (20.53%)	1,770 (20.53%)	1,727 (19.05%)	1,727 (19.05%)	23,744 (25.68%)	23,744 (25.68%)	6,381 (9.18%)	6,381 (9.18%)	557 (19.09%)	557 (19.09%)	1,429 (18.01%)	1,429 (18.01%)
60 to 69	1,064 (29.28%)	1,064 (29.28%)	93 (22.46%)	93 (22.46%)	876 (33.52%)	876 (33.52%)	241 (34.93%)	241 (34.93%)	935 (32.25%)	935 (32.25%)	161 (19.78%)	161 (19.78%)	4,148 (26.53%)	4,148 (26.53%)	1,402 (18.27%)	1,402 (18.27%)	8,456 (24.52%)	8,456 (24.52%)	4,570 (26.95%)	4,570 (26.95%)	340 (25.78%)	340 (25.78%)	1,317 (25.98%)	1,317 (25.98%)	2,763 (24.86%)	2,763 (24.86%)	15,094 (26.76%)	15,094 (26.76%)	5,042 (22.79%)	5,042 (22.79%)	1,560 (26.70%)	1,560 (26.70%)	593 (12.96%)	593 (12.96%)	2,768 (32.10%)	2,768 (32.10%)	2,502 (27.60%)	2,502 (27.60%)	24,297 (26.28%)	24,297 (26.28%)	21,783 (31.32%)	21,783 (31.32%)	473 (16.22%)	473 (16.22%)	2,062 (25.98%)	2,062 (25.98%)
70 to 79	776 (21.35%)	776 (21.35%)	87 (21.01%)	87 (21.01%)	453 (17.34%)	453 (17.34%)	190 (27.54%)	190 (27.54%)	845 (29.15%)	845 (29.15%)	188 (23.10%)	188 (23.10%)	5,032 (32.19%)	5,032 (32.19%)	2,700 (35.19%)	2,700 (35.19%)	11,245 (32.61%)	11,245 (32.61%)	5,189 (30.60%)	5,189 (30.60%)	323 (24.49%)	323 (24.49%)	1,731 (34.15%)	1,731 (34.15%)	3,663 (32.96%)	3,663 (32.96%)	20,846 (36.95%)	20,846 (36.95%)	7,877 (35.60%)	7,877 (35.60%)	1,652 (28.27%)	1,652 (28.27%)	513 (11.22%)	513 (11.22%)	2,410 (27.95%)	2,410 (27.95%)	2,253 (24.86%)	2,253 (24.86%)	16,339 (17.67%)	16,339 (17.67%)	27,059 (38.91%)	27,059 (38.91%)	388 (13.30%)	388 (13.30%)	1,833 (23.10%)	1,833 (23.10%)
80 to 89	425 (11.70%)	425 (11.70%)	38 (9.18%)	38 (9.18%)	114 (4.36%)	114 (4.36%)	89 (12.90%)	89 (12.90%)	313 (10.80%)	313 (10.80%)	154 (18.92%)	154 (18.92%)	3,266 (20.89%)	3,266 (20.89%)	2,230 (29.06%)	2,230 (29.06%)	8,055 (23.36%)	8,055 (23.36%)	3,292 (19.41%)	3,292 (19.41%)	193 (14.63%)	193 (14.63%)	995 (19.63%)	995 (19.63%)	2,560 (23.03%)	2,560 (23.03%)	11,898 (21.09%)	11,898 (21.09%)	5,519 (24.95%)	5,519 (24.95%)	931 (15.93%)	931 (15.93%)	308 (6.73%)	308 (6.73%)	1,064 (12.34%)	1,064 (12.34%)	1,160 (12.80%)	1,160 (12.80%)	10,233 (11.07%)	10,233 (11.07%)	12,405 (17.84%)	12,405 (17.84%)	185 (6.34%)	185 (6.34%)	878 (11.06%)	878 (11.06%)
90+	92 (2.53%)	92 (2.53%)	7 (1.69%)	7 (1.69%)	14 (0.54%)	14 (0.54%)	9 (1.30%)	9 (1.30%)	40 (1.38%)	40 (1.38%)	39 (4.79%)	39 (4.79%)	628 (4.02%)	628 (4.02%)	377 (4.91%)	377 (4.91%)	1,211 (3.51%)	1,211 (3.51%)	541 (3.19%)	541 (3.19%)	43 (3.26%)	43 (3.26%)	104 (2.05%)	104 (2.05%)	466 (4.19%)	466 (4.19%)	1,488 (2.64%)	1,488 (2.64%)	869 (3.93%)	869 (3.93%)	127 (2.17%)	127 (2.17%)	49 (1.07%)	49 (1.07%)	128 (1.48%)	128 (1.48%)	160 (1.77%)	160 (1.77%)	2,531 (2.74%)	2,531 (2.74%)	1,409 (2.03%)	1,409 (2.03%)	22 (0.75%)	22 (0.75%)	108 (1.36%)	108 (1.36%)
Sex N (%)
Female	1,408 (38.75%)	1,408 (38.75%)	136 (32.85%)	136 (32.85%)	668 (25.56%)	668 (25.56%)	163 (23.62%)	163 (23.62%)	574 (19.80%)	574 (19.80%)	335 (41.15%)	335 (41.15%)	4,999 (31.98%)	4,999 (31.98%)	2,912 (37.95%)	2,912 (37.95%)	16,010 (46.43%)	16,010 (46.43%)	6,580 (38.80%)	6,580 (38.80%)	855 (64.82%)	855 (64.82%)	1,480 (29.20%)	1,480 (29.20%)	5,576 (50.17%)	5,576 (50.17%)	26,304 (46.63%)	26,304 (46.63%)	6,117 (27.65%)	6,117 (27.65%)	2,219 (37.98%)	2,219 (37.98%)	4,574 (100.00%)	4,574 (100.00%)	8,623 (100.00%)	8,623 (100.00%)	9,064 (100.00%)	9,064 (100.00%)	91,924 (99.42%)	91,924 (99.42%)	-	-	2,138 (73.29%)	2,138 (73.29%)	3,493 (44.01%)	3,493 (44.01%)
Male	2,226 (61.25%)	2,226 (61.25%)	278 (67.15%)	278 (67.15%)	1,945 (74.44%)	1,945 (74.44%)	527 (76.38%)	527 (76.38%)	2,325 (80.20%)	2,325 (80.20%)	479 (58.85%)	479 (58.85%)	10,635 (68.02%)	10,635 (68.02%)	4,761 (62.05%)	4,761 (62.05%)	18,475 (53.57%)	18,475 (53.57%)	10,380 (61.20%)	10,380 (61.20%)	464 (35.18%)	464 (35.18%)	3,589 (70.80%)	3,589 (70.80%)	5,538 (49.83%)	5,538 (49.83%)	30,111 (53.37%)	30,111 (53.37%)	16,007 (72.35%)	16,007 (72.35%)	3,624 (62.02%)	3,624 (62.02%)	-	-	-	-	-	-	532 (0.58%)	532 (0.58%)	69,543 (100.00%)	69,543 (100.00%)	779 (26.71%)	779 (26.71%)	4,443 (55.99%)	4,443 (55.99%)
Prior observation Median [Q25 - Q75]	3,476 [1,882 - 5,263]	3,654 [1,996 - 5,432]	3,402 [1,911 - 5,286]	3,530 [1,888 - 5,067]	3,800 [2,161 - 5,691]	3,992 [2,275 - 5,894]	3,681 [1,979 - 5,486]	3,715 [1,977 - 5,556]	3,485 [1,843 - 5,289]	3,585 [1,958 - 5,435]	3,746 [1,998 - 5,743]	3,770 [2,051 - 5,870]	3,672 [1,994 - 5,549]	3,695 [1,993 - 5,509]	3,398 [1,829 - 5,159]	3,332 [1,818 - 5,171]	3,660 [1,972 - 5,553]	3,669 [1,979 - 5,557]	3,539 [1,893 - 5,380]	3,514 [1,833 - 5,345]	3,669 [1,924 - 5,666]	3,860 [2,130 - 5,618]	4,119 [2,214 - 5,986]	4,162 [2,317 - 6,028]	3,877 [2,132 - 5,728]	3,822 [2,081 - 5,701]	3,744 [2,048 - 5,577]	3,746 [2,015 - 5,600]	3,622 [1,965 - 5,482]	3,613 [1,958 - 5,461]	3,853 [2,076 - 5,701]	3,837 [2,081 - 5,766]	3,024 [1,536 - 4,941]	3,012 [1,544 - 4,896]	3,918 [2,235 - 5,752]	3,849 [2,111 - 5,690]	3,400 [1,771 - 5,266]	3,408 [1,786 - 5,218]	3,235 [1,624 - 5,149]	3,354 [1,749 - 5,181]	3,766 [2,009 - 5,634]	3,702 [1,993 - 5,563]	3,480 [1,690 - 5,295]	3,460 [1,750 - 5,234]	3,557 [1,837 - 5,377]	3,505 [1,843 - 5,404]
Prior observation Range	365 to 11,926	369 to 12,465	383 to 12,115	382 to 11,564	365 to 12,600	365 to 13,130	374 to 12,262	365 to 12,378	365 to 12,570	365 to 12,364	365 to 12,294	365 to 13,023	365 to 12,390	365 to 12,487	365 to 12,750	365 to 12,655	365 to 13,101	365 to 13,008	365 to 13,083	365 to 13,167	365 to 12,395	368 to 11,984	365 to 12,678	365 to 12,529	367 to 13,063	365 to 13,022	365 to 13,147	365 to 13,086	365 to 12,520	365 to 12,630	365 to 12,593	365 to 13,055	365 to 13,083	365 to 13,084	365 to 12,454	365 to 12,743	365 to 12,274	365 to 12,431	365 to 12,981	365 to 13,189	365 to 13,149	365 to 12,848	372 to 12,527	365 to 11,709	365 to 12,551	365 to 12,692
Visits in 365-31 days prior index date Median [Q25 - Q75]	19.50 [10.00 - 31.00]	14.00 [4.00 - 25.00]	19.00 [11.00 - 29.00]	12.00 [4.00 - 22.00]	18.00 [10.00 - 30.00]	12.00 [3.00 - 23.00]	24.00 [13.00 - 36.00]	15.00 [7.00 - 25.00]	22.00 [12.00 - 33.00]	14.00 [5.00 - 25.00]	22.00 [12.00 - 34.00]	15.00 [5.00 - 27.00]	22.00 [13.00 - 34.00]	17.00 [8.00 - 28.00]	24.00 [15.00 - 36.00]	18.00 [9.00 - 29.00]	23.00 [13.00 - 34.00]	18.00 [8.00 - 29.00]	19.00 [11.00 - 30.00]	17.00 [7.00 - 27.00]	23.00 [12.00 - 35.00]	15.00 [6.00 - 26.00]	30.00 [20.00 - 43.00]	17.00 [8.00 - 29.00]	26.00 [16.00 - 39.00]	18.00 [9.00 - 29.00]	26.00 [17.00 - 38.00]	18.00 [9.00 - 29.00]	25.00 [15.00 - 36.00]	18.00 [9.00 - 29.00]	26.00 [16.00 - 38.00]	16.00 [6.00 - 26.00]	15.00 [8.00 - 25.00]	11.00 [4.00 - 21.00]	22.00 [14.00 - 33.00]	17.00 [8.00 - 27.00]	21.00 [12.00 - 32.00]	15.00 [7.00 - 26.00]	15.00 [7.00 - 26.00]	14.00 [6.00 - 24.00]	22.00 [14.00 - 32.00]	17.00 [8.00 - 27.00]	19.00 [11.00 - 30.00]	11.00 [3.00 - 21.00]	19.00 [9.00 - 30.00]	13.00 [4.00 - 24.00]
Visits in 365-31 days prior index date Range	0.00 to 138.00	0.00 to 152.00	0.00 to 139.00	0.00 to 89.00	0.00 to 120.00	0.00 to 116.00	0.00 to 99.00	0.00 to 96.00	0.00 to 246.00	0.00 to 138.00	0.00 to 142.00	0.00 to 97.00	0.00 to 162.00	0.00 to 189.00	0.00 to 146.00	0.00 to 323.00	0.00 to 267.00	0.00 to 293.00	0.00 to 204.00	0.00 to 180.00	0.00 to 232.00	0.00 to 132.00	0.00 to 206.00	0.00 to 149.00	0.00 to 141.00	0.00 to 159.00	0.00 to 324.00	0.00 to 270.00	0.00 to 154.00	0.00 to 251.00	0.00 to 185.00	0.00 to 135.00	0.00 to 183.00	0.00 to 265.00	0.00 to 141.00	0.00 to 182.00	0.00 to 150.00	0.00 to 210.00	0.00 to 333.00	0.00 to 329.00	0.00 to 274.00	0.00 to 331.00	0.00 to 125.00	0.00 to 95.00	0.00 to 151.00	0.00 to 308.00
Conditions 365-31 days prior to index date N (%)
Hyperlipidemia	270 (7.43%)	275 (7.57%)	37 (8.94%)	29 (7.00%)	185 (7.08%)	199 (7.62%)	70 (10.14%)	59 (8.55%)	260 (8.97%)	215 (7.42%)	73 (8.97%)	74 (9.09%)	1,401 (8.96%)	1,410 (9.02%)	626 (8.16%)	682 (8.89%)	3,220 (9.34%)	3,118 (9.04%)	1,445 (8.52%)	1,502 (8.86%)	97 (7.35%)	87 (6.60%)	387 (7.63%)	473 (9.33%)	1,086 (9.77%)	1,051 (9.46%)	5,555 (9.85%)	5,332 (9.45%)	2,150 (9.72%)	2,084 (9.42%)	606 (10.37%)	465 (7.96%)	171 (3.74%)	177 (3.87%)	785 (9.10%)	763 (8.85%)	731 (8.06%)	740 (8.16%)	6,067 (6.56%)	6,329 (6.85%)	7,015 (10.09%)	6,427 (9.24%)	174 (5.97%)	122 (4.18%)	611 (7.70%)	601 (7.57%)
Cerebrovascular disease	206 (5.67%)	132 (3.63%)	18 (4.35%)	15 (3.62%)	120 (4.59%)	89 (3.41%)	54 (7.83%)	32 (4.64%)	190 (6.55%)	143 (4.93%)	39 (4.79%)	46 (5.65%)	1,008 (6.45%)	824 (5.27%)	580 (7.56%)	462 (6.02%)	2,081 (6.03%)	1,955 (5.67%)	864 (5.09%)	863 (5.09%)	55 (4.17%)	50 (3.79%)	337 (6.65%)	293 (5.78%)	701 (6.31%)	605 (5.44%)	4,608 (8.17%)	3,030 (5.37%)	1,550 (7.01%)	1,439 (6.50%)	313 (5.36%)	264 (4.52%)	95 (2.08%)	84 (1.84%)	304 (3.53%)	311 (3.61%)	306 (3.38%)	305 (3.36%)	2,803 (3.03%)	2,724 (2.95%)	3,980 (5.72%)	4,299 (6.18%)	68 (2.33%)	71 (2.43%)	589 (7.42%)	312 (3.93%)
Gi hemorrhage	219 (6.03%)	196 (5.39%)	27 (6.52%)	26 (6.28%)	162 (6.20%)	147 (5.63%)	32 (4.64%)	44 (6.38%)	182 (6.28%)	154 (5.31%)	47 (5.77%)	47 (5.77%)	1,077 (6.89%)	889 (5.69%)	596 (7.77%)	454 (5.92%)	4,644 (13.47%)	1,983 (5.75%)	3,636 (21.44%)	898 (5.29%)	278 (21.08%)	65 (4.93%)	519 (10.24%)	348 (6.87%)	799 (7.19%)	676 (6.08%)	3,662 (6.49%)	3,288 (5.83%)	1,476 (6.67%)	1,337 (6.04%)	459 (7.86%)	337 (5.77%)	182 (3.98%)	178 (3.89%)	465 (5.39%)	446 (5.17%)	476 (5.25%)	443 (4.89%)	4,510 (4.88%)	4,428 (4.79%)	4,839 (6.96%)	4,203 (6.04%)	160 (5.49%)	142 (4.87%)	418 (5.27%)	394 (4.96%)
Copd	277 (7.62%)	145 (3.99%)	19 (4.59%)	14 (3.38%)	192 (7.35%)	96 (3.67%)	103 (14.93%)	31 (4.49%)	429 (14.80%)	129 (4.45%)	46 (5.65%)	43 (5.28%)	1,364 (8.72%)	799 (5.11%)	687 (8.95%)	446 (5.81%)	2,118 (6.14%)	1,871 (5.43%)	1,032 (6.08%)	851 (5.02%)	93 (7.05%)	69 (5.23%)	445 (8.78%)	289 (5.70%)	808 (7.27%)	631 (5.68%)	13,347 (23.66%)	3,091 (5.48%)	1,920 (8.68%)	1,297 (5.86%)	352 (6.02%)	311 (5.32%)	148 (3.24%)	93 (2.03%)	187 (2.17%)	375 (4.35%)	314 (3.46%)	352 (3.88%)	2,862 (3.10%)	3,049 (3.30%)	4,202 (6.04%)	4,421 (6.36%)	57 (1.95%)	79 (2.71%)	333 (4.20%)	301 (3.79%)
Asthma	256 (7.04%)	264 (7.26%)	24 (5.80%)	28 (6.76%)	208 (7.96%)	177 (6.77%)	65 (9.42%)	48 (6.96%)	219 (7.55%)	164 (5.66%)	63 (7.74%)	62 (7.62%)	1,397 (8.94%)	1,198 (7.66%)	660 (8.60%)	555 (7.23%)	2,862 (8.30%)	2,706 (7.85%)	1,287 (7.59%)	1,281 (7.55%)	130 (9.86%)	99 (7.51%)	451 (8.90%)	398 (7.85%)	880 (7.92%)	846 (7.61%)	6,020 (10.67%)	4,390 (7.78%)	1,684 (7.61%)	1,620 (7.32%)	515 (8.81%)	459 (7.86%)	358 (7.83%)	390 (8.53%)	714 (8.28%)	838 (9.72%)	744 (8.21%)	798 (8.80%)	7,743 (8.37%)	7,942 (8.59%)	5,269 (7.58%)	4,865 (7.00%)	261 (8.95%)	248 (8.50%)	655 (8.25%)	582 (7.33%)
Ischemic heart disease	258 (7.10%)	256 (7.04%)	30 (7.25%)	23 (5.56%)	172 (6.58%)	166 (6.35%)	69 (10.00%)	53 (7.68%)	283 (9.76%)	269 (9.28%)	76 (9.34%)	69 (8.48%)	1,676 (10.72%)	1,597 (10.21%)	1,035 (13.49%)	858 (11.18%)	3,472 (10.07%)	3,360 (9.74%)	1,503 (8.86%)	1,608 (9.48%)	108 (8.19%)	92 (6.97%)	601 (11.86%)	516 (10.18%)	1,193 (10.73%)	1,123 (10.10%)	7,545 (13.37%)	5,517 (9.78%)	2,915 (13.18%)	2,558 (11.56%)	597 (10.22%)	479 (8.20%)	129 (2.82%)	112 (2.45%)	425 (4.93%)	456 (5.29%)	459 (5.06%)	449 (4.95%)	4,030 (4.36%)	4,063 (4.39%)	8,015 (11.53%)	8,600 (12.37%)	100 (3.43%)	114 (3.91%)	531 (6.69%)	537 (6.77%)
Rheumatoid arthritis	56 (1.54%)	27 (0.74%)	7 (1.69%)	<5	23 (0.88%)	13 (0.50%)	7 (1.01%)	5 (0.72%)	26 (0.90%)	25 (0.86%)	13 (1.60%)	7 (0.86%)	172 (1.10%)	161 (1.03%)	68 (0.89%)	73 (0.95%)	378 (1.10%)	381 (1.10%)	148 (0.87%)	162 (0.96%)	26 (1.97%)	11 (0.83%)	41 (0.81%)	57 (1.12%)	121 (1.09%)	124 (1.12%)	1,136 (2.01%)	612 (1.08%)	221 (1.00%)	184 (0.83%)	62 (1.06%)	52 (0.89%)	35 (0.77%)	39 (0.85%)	94 (1.09%)	117 (1.36%)	121 (1.33%)	120 (1.32%)	852 (0.92%)	1,129 (1.22%)	555 (0.80%)	572 (0.82%)	29 (0.99%)	18 (0.62%)	66 (0.83%)	72 (0.91%)
Uti	310 (8.53%)	298 (8.20%)	37 (8.94%)	26 (6.28%)	146 (5.59%)	196 (7.50%)	55 (7.97%)	39 (5.65%)	181 (6.24%)	196 (6.76%)	62 (7.62%)	87 (10.69%)	1,453 (9.29%)	1,400 (8.95%)	871 (11.35%)	823 (10.73%)	4,021 (11.66%)	3,649 (10.58%)	1,577 (9.30%)	1,643 (9.69%)	167 (12.66%)	134 (10.16%)	590 (11.64%)	426 (8.40%)	1,430 (12.87%)	1,250 (11.25%)	6,680 (11.84%)	5,941 (10.53%)	3,756 (16.98%)	1,999 (9.04%)	832 (14.24%)	555 (9.50%)	565 (12.35%)	574 (12.55%)	1,189 (13.79%)	1,209 (14.02%)	1,330 (14.67%)	1,237 (13.65%)	11,893 (12.86%)	12,240 (13.24%)	5,889 (8.47%)	4,363 (6.27%)	333 (11.42%)	280 (9.60%)	740 (9.32%)	673 (8.48%)
Chronic liver disease	56 (1.54%)	13 (0.36%)	6 (1.45%)	0 (0.00%)	39 (1.49%)	7 (0.27%)	11 (1.59%)	<5	41 (1.41%)	<5	<5	<5	94 (0.60%)	44 (0.28%)	26 (0.34%)	10 (0.13%)	130 (0.38%)	121 (0.35%)	53 (0.31%)	34 (0.20%)	9 (0.68%)	6 (0.45%)	992 (19.57%)	16 (0.32%)	43 (0.39%)	27 (0.24%)	299 (0.53%)	153 (0.27%)	72 (0.33%)	63 (0.28%)	34 (0.58%)	16 (0.27%)	10 (0.22%)	14 (0.31%)	24 (0.28%)	27 (0.31%)	19 (0.21%)	24 (0.26%)	230 (0.25%)	230 (0.25%)	149 (0.21%)	173 (0.25%)	5 (0.17%)	6 (0.21%)	11 (0.14%)	17 (0.21%)
Myocardial infarction	99 (2.72%)	94 (2.59%)	12 (2.90%)	11 (2.66%)	63 (2.41%)	74 (2.83%)	33 (4.78%)	24 (3.48%)	126 (4.35%)	102 (3.52%)	24 (2.95%)	30 (3.69%)	598 (3.82%)	526 (3.36%)	351 (4.57%)	280 (3.65%)	1,201 (3.48%)	1,079 (3.13%)	474 (2.79%)	510 (3.01%)	44 (3.34%)	32 (2.43%)	203 (4.00%)	194 (3.83%)	407 (3.66%)	395 (3.55%)	2,829 (5.01%)	1,789 (3.17%)	1,038 (4.69%)	875 (3.95%)	218 (3.73%)	158 (2.70%)	38 (0.83%)	27 (0.59%)	127 (1.47%)	112 (1.30%)	104 (1.15%)	115 (1.27%)	1,046 (1.13%)	1,098 (1.19%)	2,719 (3.91%)	3,120 (4.49%)	30 (1.03%)	38 (1.30%)	171 (2.15%)	173 (2.18%)
T 2 d	285 (7.84%)	290 (7.98%)	37 (8.94%)	29 (7.00%)	203 (7.77%)	215 (8.23%)	55 (7.97%)	77 (11.16%)	250 (8.62%)	269 (9.28%)	84 (10.32%)	62 (7.62%)	1,740 (11.13%)	1,532 (9.80%)	909 (11.85%)	738 (9.62%)	3,954 (11.47%)	3,231 (9.37%)	1,720 (10.14%)	1,487 (8.77%)	108 (8.19%)	92 (6.97%)	1,395 (27.52%)	533 (10.51%)	2,195 (19.75%)	1,078 (9.70%)	6,150 (10.90%)	5,337 (9.46%)	2,643 (11.95%)	2,204 (9.96%)	748 (12.80%)	487 (8.33%)	207 (4.53%)	153 (3.34%)	1,149 (13.32%)	609 (7.06%)	569 (6.28%)	544 (6.00%)	5,453 (5.90%)	5,017 (5.43%)	6,649 (9.56%)	7,732 (11.12%)	141 (4.83%)	140 (4.80%)	554 (6.98%)	528 (6.65%)
Gerd	81 (2.23%)	79 (2.17%)	5 (1.21%)	9 (2.17%)	74 (2.83%)	60 (2.30%)	15 (2.17%)	19 (2.75%)	94 (3.24%)	74 (2.55%)	15 (1.84%)	25 (3.07%)	658 (4.21%)	349 (2.23%)	286 (3.73%)	168 (2.19%)	991 (2.87%)	878 (2.55%)	359 (2.12%)	418 (2.46%)	44 (3.34%)	40 (3.03%)	161 (3.18%)	131 (2.58%)	371 (3.34%)	295 (2.65%)	1,609 (2.85%)	1,556 (2.76%)	565 (2.55%)	514 (2.32%)	193 (3.30%)	154 (2.64%)	69 (1.51%)	90 (1.97%)	225 (2.61%)	278 (3.22%)	240 (2.65%)	233 (2.57%)	2,281 (2.47%)	2,249 (2.43%)	1,833 (2.64%)	1,691 (2.43%)	91 (3.12%)	54 (1.85%)	216 (2.72%)	180 (2.27%)
Schizophrenia	11 (0.30%)	8 (0.22%)	<5	0 (0.00%)	5 (0.19%)	<5	<5	<5	11 (0.38%)	7 (0.24%)	<5	<5	56 (0.36%)	31 (0.20%)	14 (0.18%)	16 (0.21%)	68 (0.20%)	63 (0.18%)	23 (0.14%)	27 (0.16%)	<5	5 (0.38%)	8 (0.16%)	7 (0.14%)	14 (0.13%)	14 (0.13%)	184 (0.33%)	100 (0.18%)	25 (0.11%)	26 (0.12%)	17 (0.29%)	11 (0.19%)	16 (0.35%)	7 (0.15%)	31 (0.36%)	16 (0.19%)	14 (0.15%)	13 (0.14%)	150 (0.16%)	146 (0.16%)	66 (0.09%)	128 (0.18%)	<5	7 (0.24%)	15 (0.19%)	18 (0.23%)
Osteoarthritis	576 (15.85%)	589 (16.21%)	50 (12.08%)	60 (14.49%)	337 (12.90%)	332 (12.71%)	117 (16.96%)	125 (18.12%)	458 (15.80%)	447 (15.42%)	133 (16.34%)	143 (17.57%)	3,048 (19.50%)	3,050 (19.51%)	1,692 (22.05%)	1,650 (21.50%)	6,888 (19.97%)	6,875 (19.94%)	2,927 (17.26%)	3,162 (18.64%)	249 (18.88%)	218 (16.53%)	1,155 (22.79%)	1,022 (20.16%)	2,571 (23.13%)	2,275 (20.47%)	12,014 (21.30%)	11,571 (20.51%)	4,557 (20.60%)	4,494 (20.31%)	1,166 (19.96%)	1,004 (17.18%)	406 (8.88%)	440 (9.62%)	1,938 (22.47%)	1,758 (20.39%)	1,666 (18.38%)	1,738 (19.17%)	15,470 (16.73%)	15,118 (16.35%)	13,796 (19.84%)	12,503 (17.98%)	382 (13.10%)	323 (11.07%)	1,220 (15.37%)	1,232 (15.52%)
Dementia	58 (1.60%)	49 (1.35%)	<5	<5	23 (0.88%)	18 (0.69%)	12 (1.74%)	<5	34 (1.17%)	32 (1.10%)	10 (1.23%)	23 (2.83%)	216 (1.38%)	316 (2.02%)	140 (1.82%)	205 (2.67%)	466 (1.35%)	768 (2.23%)	202 (1.19%)	332 (1.96%)	21 (1.59%)	20 (1.52%)	77 (1.52%)	83 (1.64%)	175 (1.57%)	235 (2.11%)	928 (1.64%)	1,162 (2.06%)	359 (1.62%)	536 (2.42%)	59 (1.01%)	112 (1.92%)	26 (0.57%)	28 (0.61%)	73 (0.85%)	119 (1.38%)	78 (0.86%)	116 (1.28%)	1,057 (1.14%)	1,202 (1.30%)	612 (0.88%)	1,080 (1.55%)	18 (0.62%)	19 (0.65%)	53 (0.67%)	95 (1.20%)
Pulmonary embolism	21 (0.58%)	14 (0.39%)	<5	<5	16 (0.61%)	22 (0.84%)	<5	<5	22 (0.76%)	26 (0.90%)	6 (0.74%)	7 (0.86%)	202 (1.29%)	114 (0.73%)	82 (1.07%)	64 (0.83%)	441 (1.28%)	325 (0.94%)	133 (0.78%)	129 (0.76%)	16 (1.21%)	6 (0.45%)	59 (1.16%)	54 (1.07%)	142 (1.28%)	112 (1.01%)	741 (1.31%)	462 (0.82%)	223 (1.01%)	200 (0.90%)	90 (1.54%)	50 (0.86%)	34 (0.74%)	17 (0.37%)	90 (1.04%)	64 (0.74%)	103 (1.14%)	59 (0.65%)	576 (0.62%)	512 (0.55%)	652 (0.94%)	625 (0.90%)	22 (0.75%)	17 (0.58%)	82 (1.03%)	61 (0.77%)
Venous thromboembolism	111 (3.05%)	105 (2.89%)	16 (3.86%)	11 (2.66%)	74 (2.83%)	68 (2.60%)	24 (3.48%)	26 (3.77%)	90 (3.10%)	85 (2.93%)	34 (4.18%)	25 (3.07%)	746 (4.77%)	553 (3.54%)	346 (4.51%)	319 (4.16%)	1,661 (4.82%)	1,338 (3.88%)	659 (3.89%)	598 (3.53%)	67 (5.08%)	35 (2.65%)	220 (4.34%)	193 (3.81%)	625 (5.62%)	461 (4.15%)	2,626 (4.65%)	2,150 (3.81%)	951 (4.30%)	856 (3.87%)	288 (4.93%)	206 (3.53%)	159 (3.48%)	102 (2.23%)	452 (5.24%)	326 (3.78%)	514 (5.67%)	353 (3.89%)	3,156 (3.41%)	3,009 (3.25%)	2,599 (3.74%)	2,311 (3.32%)	98 (3.36%)	72 (2.47%)	299 (3.77%)	242 (3.05%)
Anemia	224 (6.16%)	188 (5.17%)	25 (6.04%)	16 (3.86%)	138 (5.28%)	110 (4.21%)	50 (7.25%)	40 (5.80%)	181 (6.24%)	122 (4.21%)	51 (6.27%)	45 (5.53%)	1,551 (9.92%)	945 (6.04%)	1,496 (19.50%)	542 (7.06%)	6,210 (18.01%)	2,220 (6.44%)	1,327 (7.82%)	915 (5.40%)	123 (9.33%)	79 (5.99%)	687 (13.55%)	294 (5.80%)	885 (7.96%)	726 (6.53%)	4,745 (8.41%)	3,523 (6.24%)	1,737 (7.85%)	1,456 (6.58%)	552 (9.45%)	316 (5.41%)	314 (6.86%)	282 (6.17%)	704 (8.16%)	565 (6.55%)	688 (7.59%)	602 (6.64%)	5,658 (6.12%)	5,985 (6.47%)	3,488 (5.02%)	3,492 (5.02%)	172 (5.90%)	168 (5.76%)	433 (5.46%)	370 (4.66%)
Depressive disorder	472 (12.99%)	370 (10.18%)	49 (11.84%)	42 (10.14%)	371 (14.20%)	303 (11.60%)	100 (14.49%)	65 (9.42%)	377 (13.00%)	256 (8.83%)	114 (14.00%)	83 (10.20%)	1,652 (10.57%)	1,452 (9.29%)	795 (10.36%)	690 (8.99%)	3,437 (9.97%)	3,555 (10.31%)	1,589 (9.37%)	1,703 (10.04%)	215 (16.30%)	169 (12.81%)	667 (13.16%)	486 (9.59%)	1,355 (12.19%)	1,168 (10.51%)	7,907 (14.02%)	5,600 (9.93%)	2,173 (9.82%)	1,956 (8.84%)	718 (12.29%)	614 (10.51%)	818 (17.88%)	723 (15.81%)	1,155 (13.39%)	1,242 (14.40%)	1,285 (14.18%)	1,360 (15.00%)	13,645 (14.76%)	13,583 (14.69%)	5,241 (7.54%)	5,189 (7.46%)	409 (14.02%)	407 (13.95%)	1,001 (12.61%)	863 (10.87%)
Renal impairment	313 (8.61%)	288 (7.93%)	32 (7.73%)	25 (6.04%)	140 (5.36%)	160 (6.12%)	64 (9.28%)	69 (10.00%)	274 (9.45%)	232 (8.00%)	95 (11.67%)	70 (8.60%)	1,964 (12.56%)	1,659 (10.61%)	1,072 (13.97%)	953 (12.42%)	4,528 (13.13%)	4,139 (12.00%)	1,717 (10.12%)	1,703 (10.04%)	150 (11.37%)	129 (9.78%)	812 (16.02%)	607 (11.97%)	1,514 (13.62%)	1,391 (12.52%)	7,680 (13.61%)	6,705 (11.89%)	3,596 (16.25%)	2,830 (12.79%)	1,033 (17.68%)	584 (9.99%)	217 (4.74%)	185 (4.04%)	1,055 (12.23%)	832 (9.65%)	794 (8.76%)	759 (8.37%)	6,819 (7.38%)	6,638 (7.18%)	7,706 (11.08%)	7,157 (10.29%)	170 (5.83%)	121 (4.15%)	623 (7.85%)	541 (6.82%)
Hypertension	847 (23.31%)	809 (22.26%)	83 (20.05%)	69 (16.67%)	547 (20.93%)	515 (19.71%)	200 (28.99%)	186 (26.96%)	714 (24.63%)	689 (23.77%)	193 (23.71%)	190 (23.34%)	4,323 (27.65%)	4,184 (26.76%)	2,121 (27.64%)	2,028 (26.43%)	9,600 (27.84%)	9,269 (26.88%)	4,429 (26.11%)	4,242 (25.01%)	296 (22.44%)	303 (22.97%)	1,497 (29.53%)	1,397 (27.56%)	3,128 (28.14%)	3,119 (28.06%)	15,326 (27.17%)	15,286 (27.10%)	6,458 (29.19%)	6,146 (27.78%)	1,928 (33.00%)	1,371 (23.46%)	598 (13.07%)	552 (12.07%)	2,586 (29.99%)	2,034 (23.59%)	2,013 (22.21%)	2,099 (23.16%)	18,590 (20.11%)	18,319 (19.81%)	20,224 (29.08%)	19,016 (27.34%)	516 (17.69%)	421 (14.43%)	1,704 (21.47%)	1,702 (21.45%)
Stroke	120 (3.30%)	67 (1.84%)	6 (1.45%)	9 (2.17%)	60 (2.30%)	51 (1.95%)	27 (3.91%)	16 (2.32%)	97 (3.35%)	72 (2.48%)	24 (2.95%)	28 (3.44%)	501 (3.20%)	408 (2.61%)	285 (3.71%)	226 (2.95%)	958 (2.78%)	935 (2.71%)	421 (2.48%)	412 (2.43%)	29 (2.20%)	28 (2.12%)	169 (3.33%)	152 (3.00%)	345 (3.10%)	248 (2.23%)	2,263 (4.01%)	1,489 (2.64%)	738 (3.34%)	656 (2.97%)	146 (2.50%)	124 (2.12%)	53 (1.16%)	35 (0.77%)	163 (1.89%)	132 (1.53%)	116 (1.28%)	143 (1.58%)	1,318 (1.43%)	1,206 (1.30%)	1,787 (2.57%)	2,146 (3.09%)	34 (1.17%)	35 (1.20%)	333 (4.20%)	145 (1.83%)
Pneumonia	86 (2.37%)	52 (1.43%)	8 (1.93%)	<5	53 (2.03%)	34 (1.30%)	26 (3.77%)	14 (2.03%)	113 (3.90%)	42 (1.45%)	26 (3.19%)	16 (1.97%)	395 (2.53%)	299 (1.91%)	186 (2.42%)	158 (2.06%)	701 (2.03%)	696 (2.02%)	340 (2.00%)	309 (1.82%)	28 (2.12%)	29 (2.20%)	172 (3.39%)	106 (2.09%)	287 (2.58%)	208 (1.87%)	3,011 (5.34%)	986 (1.75%)	506 (2.29%)	458 (2.07%)	150 (2.57%)	97 (1.66%)	45 (0.98%)	30 (0.66%)	111 (1.29%)	127 (1.47%)	112 (1.24%)	120 (1.32%)	1,085 (1.17%)	1,163 (1.26%)	1,285 (1.85%)	1,364 (1.96%)	39 (1.34%)	34 (1.17%)	121 (1.52%)	134 (1.69%)
Crohns disease	16 (0.44%)	11 (0.30%)	0 (0.00%)	0 (0.00%)	<5	5 (0.19%)	<5	<5	5 (0.17%)	5 (0.17%)	<5	<5	38 (0.24%)	36 (0.23%)	15 (0.20%)	11 (0.14%)	94 (0.27%)	77 (0.22%)	57 (0.34%)	39 (0.23%)	10 (0.76%)	<5	18 (0.36%)	17 (0.34%)	33 (0.30%)	28 (0.25%)	196 (0.35%)	128 (0.23%)	61 (0.28%)	48 (0.22%)	26 (0.44%)	12 (0.21%)	9 (0.20%)	14 (0.31%)	11 (0.13%)	31 (0.36%)	23 (0.25%)	21 (0.23%)	238 (0.26%)	223 (0.24%)	148 (0.21%)	134 (0.19%)	15 (0.51%)	8 (0.27%)	20 (0.25%)	26 (0.33%)
Obesity	171 (4.71%)	209 (5.75%)	24 (5.80%)	21 (5.07%)	138 (5.28%)	150 (5.74%)	38 (5.51%)	40 (5.80%)	139 (4.79%)	143 (4.93%)	55 (6.76%)	45 (5.53%)	960 (6.14%)	823 (5.26%)	462 (6.02%)	369 (4.81%)	2,374 (6.88%)	1,979 (5.74%)	938 (5.53%)	889 (5.24%)	99 (7.51%)	70 (5.31%)	572 (11.28%)	318 (6.27%)	763 (6.87%)	649 (5.84%)	3,257 (5.77%)	3,363 (5.96%)	1,312 (5.93%)	1,171 (5.29%)	530 (9.07%)	337 (5.77%)	314 (6.86%)	247 (5.40%)	1,282 (14.87%)	638 (7.40%)	602 (6.64%)	541 (5.97%)	5,686 (6.15%)	5,426 (5.87%)	3,326 (4.78%)	3,913 (5.63%)	173 (5.93%)	161 (5.52%)	482 (6.07%)	450 (5.67%)
Peripheral vas disease	91 (2.50%)	37 (1.02%)	9 (2.17%)	9 (2.17%)	55 (2.10%)	32 (1.22%)	34 (4.93%)	9 (1.30%)	107 (3.69%)	35 (1.21%)	14 (1.72%)	10 (1.23%)	450 (2.88%)	248 (1.59%)	225 (2.93%)	149 (1.94%)	627 (1.82%)	546 (1.58%)	268 (1.58%)	285 (1.68%)	31 (2.35%)	17 (1.29%)	141 (2.78%)	82 (1.62%)	272 (2.45%)	204 (1.84%)	2,792 (4.95%)	936 (1.66%)	658 (2.97%)	458 (2.07%)	122 (2.09%)	83 (1.42%)	33 (0.72%)	9 (0.20%)	53 (0.61%)	72 (0.83%)	69 (0.76%)	91 (1.00%)	673 (0.73%)	754 (0.82%)	1,177 (1.69%)	1,382 (1.99%)	20 (0.69%)	11 (0.38%)	104 (1.31%)	89 (1.12%)
Heart failure	87 (2.39%)	91 (2.50%)	5 (1.21%)	9 (2.17%)	40 (1.53%)	47 (1.80%)	21 (3.04%)	17 (2.46%)	71 (2.45%)	81 (2.79%)	24 (2.95%)	25 (3.07%)	592 (3.79%)	527 (3.37%)	360 (4.69%)	282 (3.68%)	1,246 (3.61%)	1,073 (3.11%)	513 (3.02%)	428 (2.52%)	44 (3.34%)	27 (2.05%)	226 (4.46%)	156 (3.08%)	364 (3.28%)	366 (3.29%)	2,615 (4.64%)	1,670 (2.96%)	870 (3.93%)	811 (3.67%)	225 (3.85%)	135 (2.31%)	54 (1.18%)	40 (0.87%)	166 (1.93%)	118 (1.37%)	158 (1.74%)	141 (1.56%)	1,481 (1.60%)	1,260 (1.36%)	2,123 (3.05%)	2,521 (3.63%)	24 (0.82%)	29 (0.99%)	141 (1.78%)	161 (2.03%)
Ulcerative colitis	12 (0.33%)	12 (0.33%)	0 (0.00%)	<5	11 (0.42%)	7 (0.27%)	<5	<5	10 (0.34%)	11 (0.38%)	<5	<5	64 (0.41%)	48 (0.31%)	23 (0.30%)	18 (0.23%)	205 (0.59%)	131 (0.38%)	119 (0.70%)	59 (0.35%)	8 (0.61%)	9 (0.68%)	33 (0.65%)	24 (0.47%)	53 (0.48%)	47 (0.42%)	227 (0.40%)	240 (0.43%)	110 (0.50%)	102 (0.46%)	25 (0.43%)	25 (0.43%)	17 (0.37%)	12 (0.26%)	26 (0.30%)	34 (0.39%)	39 (0.43%)	36 (0.40%)	359 (0.39%)	333 (0.36%)	358 (0.51%)	278 (0.40%)	15 (0.51%)	6 (0.21%)	26 (0.33%)	34 (0.43%)
